# A meta-analysis of polygenic risk scores for mood disorders, neuroticism, and schizophrenia in antidepressant response

**DOI:** 10.1101/2021.05.28.21257812

**Authors:** Giuseppe Fanelli, Katharina Domschke, Alessandra Minelli, Massimo Gennarelli, Paolo Martini, Marco Bortolomasi, Eduard Maron, Alessio Squassina, Siegfried Kasper, Joseph Zohar, Daniel Souery, Stuart Montgomery, Diego Albani, Gianluigi Forloni, Panagiotis Ferentinos, Dan Rujescu, Julien Mendlewicz, Diana De Ronchi, European College of Neuropsychopharmacology (ECNP) Pharmacogenomics & Transcriptomics Thematic Working Group, Bernhard T Baune, Alessandro Serretti, Chiara Fabbri

**Author notes:** Corresponding author: Alessandro Serretti, MD, PhD, Department of Biomedical and Neuromotor Sciences, University of Bologna, Viale Carlo Pepoli 5, 40123 Bologna, Italy.

## Abstract

About two-thirds of patients with major depressive disorder (MDD) fail to achieve symptom remission after the initial antidepressant treatment. Despite a role of genetic factors was proven, the specific underpinnings are not fully understood yet. Polygenic risk scores (PRSs), which summarise the additive effect of multiple risk variants across the genome, might provide insights into the underlying genetics. This study aims to investigate the possible association of PRSs for bipolar disorder, MDD, neuroticism, and schizophrenia (SCZ) with antidepressant non-response or non-remission in patients with MDD. PRSs were calculated at eight genome-wide P-thresholds based on publicly available summary statistics of the largest genome-wide association studies. Logistic regressions were performed between PRSs and non-response or non-remission in six European clinical samples, adjusting for age, sex, baseline symptom severity, recruitment sites, and population stratification. Results were meta-analysed across samples, including up to 3,637 individuals. Bonferroni correction was applied. In the meta-analysis, no result was significant after Bonferroni correction. The top result was found for MDD-PRS and non-remission (p=0.004), with patients in the highest vs. lowest PRS quintile being more likely not to achieve remission (OR=1.5, 95% CI=1.11-1.98, p=0.007). Nominal associations were also found between MDD-PRS and non-response (p=0.013), as well as between SCZ-PRS and non-remission (p=0.035). Although PRSs are still not able to predict non-response or non-remission, our results are in line with previous works; methodological improvements in PRSs calculation may improve their predictive performance and have a meaningful role in precision psychiatry.
