## Supplementary material for "A meta-analysis of polygenic risk scores for mood disorders, neuroticism, and schizophrenia in antidepressant response": Table S

### Sheet: TableS1_power_analyses
Table S1. Base samples and power analyses for each polygenic risk score with parameters used for the power estimation. Analyses were performed in the AVENGEME R package, considering 8 genome-wide P-Thresholds and alpha=0.00156.
Abbreviations:
vg1, proportion of variance explained by genetic effects in the training sample (i.e., single nucleotide polymorphism (SNP)-based heritability).
cov12, covariance between genetic effect sizes in the two samples.
N, total sample size
π0, proportion of markers with no effect on the training trait.
pupper, vector of p-value thresholds for selecting markers from training sample. First element is the lower bound of the ﬁrst interval, second element is the upper bound of the ﬁrst interval, etc.
					_________________________________________________ BASE SAMPLES ______________________________________________________									_______ non-response - TARGET TOTAL SAMPLE ______					____________ non-remission - TARGET TOTAL SAMPLE ___________
	if cov12=0.25	if cov12=0.5	if cov12=0.25	if cov12=0.5									#cases/tot					#cases/tot					#cases/tot
Base trait/disease	power non-response	power non-response	power non-remission	power non-remission	First author	Year	PMID	vg1 (h2SNP)	#cases	#controls	N	pop. prev (lifetime)	sample prev.	response	non-response	N	pop. prev. (lifetime)	sample prev.	remission	non-remission	N	pop. prev. (lifetime)	sample. prev.	assumed cov12	π0	pupper
Bipolar disorder (BP)	1	1	1	1	Stahl	2018	29906448	0.2	20352	31358	51710	0.0125	0.39358	1550	2087	3637	0.09	0.573825	1085	2089	3161	0.09	0.660867	0.25 or 0.5	0.95	c(0, 1e-4, 0.001, 0.05, 0.1, 0.2, 0.3, 0.4, 0.5)
Major depressive disorder (MDD)	1	1	1	1	Wray+Howard	2018+2019	29700475+30718901	0.1	170756	329443	500199	0.15	0.341376	1550	2087	3637	0.09	0.573825	1085	2089	3161	0.09	0.660867	0.25 or 0.5	0.95	c(0, 1e-4, 0.001, 0.05, 0.1, 0.2, 0.3, 0.4, 0.5)
Neuroticism (NEU)	1	1	1	1	Baselmans	2019	30643256	0.12	not binary		523783	NA	NA	1550	2087	3637	0.09	0.573825	1085	2089	3161	0.09	0.660867	0.25 or 0.5	0.95	c(0, 1e-4, 0.001, 0.05, 0.1, 0.2, 0.3, 0.4, 0.5)
Schizophrenia (SCZ)	1	1	1	1	Pardinas	2019	29483656	0.25	40675	64643	105318	0.01	0.386211	1550	2087	3637	0.09	0.573825	1085	2089	3161	0.09	0.660867	0.25 or 0.5	0.95	c(0, 1e-4, 0.001, 0.05, 0.1, 0.2, 0.3, 0.4, 0.5)
																	|						|
																	0.15 (pop. prev. for MDD x 0.6 (patients who do not respond to the fiirst antidepressant treatment)						|
																							|
																							0.15 (pop. prev. for MDD) x 0.625 (patients who do not remit after six weeks of treatment with first-line antidepressants)

### Sheet: TableS2_meta-analysis_non-resp
Table S2. Association between polygenic risk scores (PRSs) and non-response in patients with major depressive disorder after the meta-analysis of the target samples (i.e., Baune + Brescia 1 + Brescia 2 + GSRD, Group for the Study of Resistant Depression + Maron/Estonian + STAR*D, Sequenced Treatment Alternatives to Relieve Depression).
Abbreviations: PRS, polygenic risk score; BP, bipolar disorder; MDD, major depressive disorder; NEU, neuroticism; SCZ, schizophrenia
	PT, base genome-wide P-Threshold; Beta, estimated coefficients of the model; SE, standard error; Z, test statistics of the coefficients; P, p-value; OR, odds ratio; CI, 95% confidence interval; pseudo-R2, Nagelkerke's R2;
	QE, test statistic for the test of (residual) heterogeneity; QEp, p-value for the test of (residual) heterogeneity; I², estimates (in percent) how much of the total variability in the effect size estimates can be attributed to heterogeneity among the true effects ;
	H2, estimates the ratio of the total amount of variability in the effect size estimates to the amount of sampling variability.
Nominally significant result (P<0.05)
Statistically significant result (P<1.56e-3; Bonferroni corrected α = 0.05/(8 P-thresholds x 4 base disorders/trait)=1.56e-3)
	non-response ~ BP-PRSs + gender + age + population principal components + recruitment sites
	PT	Beta	SE	Z	P	OR	lower CI	upper CI	QE	QEp	I2	H2	pseudo-R2
	0.0001	0.0319817	0.0401964	0.795635	0.426244	1.0325	0.954276	1.11713	9.30756	0.0974078	46.2802	1.86151	4.06808e-06
	0.001	0.0329369	0.0411655	0.800108	0.423648	1.03349	0.953376	1.12033	8.64551	0.124067	42.1665	1.7291	9.3185e-05
	0.05	-0.0190473	0.0454469	-0.41911	0.675136	0.981133	0.897519	1.07254	3.53071	0.618746	0	0.706142	0.000218358
	0.1	-0.000533268	0.0466665	-0.0114272	0.990883	0.999467	0.912107	1.09519	7.60426	0.179437	34.2473	1.52085	0.000546289
	0.2	0.0046181	0.0473807	0.0974679	0.922355	1.00463	0.915535	1.10239	4.65342	0.459622	0	0.930685	0.000705904
	0.3	-0.0110455	0.0480112	-0.23006	0.818045	0.989015	0.900193	1.0866	4.72421	0.450457	0	0.944841	0.000632312
	0.4	-0.0172103	0.0479853	-0.358658	0.719851	0.982937	0.894706	1.07987	4.39078	0.494628	0	0.878156	0.000516122
	0.5	-0.0129877	0.0482482	-0.269184	0.787788	0.987096	0.898029	1.085	4.44777	0.486902	0	0.889554	0.00058067
	non-response ~ MDD-PRSs + gender + age + population principal components + recruitment sites
	PT	Beta	SE	Z	P	OR	lower CI	upper CI	QE	QEp	I2	H2	pseudo-R2
	0.0001	0.0874579	0.03993	2.19028	0.0285038	1.0914	1.00924	1.18024	2.79537	0.731498	0	0.559074	0.00165414
	0.001	0.0769073	0.0397944	1.93261	0.0532838	1.07994	0.998912	1.16754	3.3527	0.645784	0	0.670539	0.00209561
	0.05	0.0985374	0.0398687	2.47155	0.013453	1.10356	1.02061	1.19325	3.32727	0.64967	0	0.665453	0.00238544
	0.1	0.0921795	0.0398454	2.31343	0.0206991	1.09656	1.01418	1.18563	3.11641	0.682045	0	0.623281	0.00203453
	0.2	0.0791642	0.0397243	1.99284	0.0462792	1.08238	1.00131	1.17002	2.60939	0.759938	0	0.521879	0.00189259
	0.3	0.070279	0.0397584	1.76765	0.0771188	1.07281	0.992383	1.15975	1.95561	0.855252	0	0.391122	0.00174895
	0.4	0.0604647	0.0398196	1.51847	0.128897	1.06233	0.982573	1.14856	2.38744	0.793344	0	0.477487	0.00143093
	0.5	0.057951	0.0398305	1.45494	0.145685	1.05966	0.980086	1.1457	2.29907	0.806403	0	0.459814	0.00138067
	non-response ~ NEU-PRSs + gender + age + population principal components + recruitment sites
	PT	Beta	SE	Z	P	OR	lower CI	upper CI	QE	QEp	I2	H2	pseudo-R2
	0.0001	-0.0531439	0.0401536	-1.32352	0.185664	0.948244	0.876478	1.02588	8.52848	0.129415	41.3729	1.7057	0.000271538
	0.001	-0.0273603	0.0399827	-0.684302	0.493784	0.973011	0.899672	1.05233	9.23699	0.0999768	45.8698	1.8474	0.000320752
	0.05	-0.0684518	0.040019	-1.71048	0.0871767	0.933838	0.863391	1.01003	3.65448	0.600153	0	0.730896	0.00079051
	0.1	-0.0648714	0.039988	-1.62227	0.104745	0.937188	0.866541	1.0136	2.94225	0.708889	0	0.58845	0.000747204
	0.2	-0.0748068	0.0400701	-1.8669	0.0619158	0.927923	0.857836	1.00374	2.97136	0.704401	0	0.594273	0.00114297
	0.3	-0.0612201	0.039992	-1.53081	0.125817	0.940616	0.869703	1.01731	3.07393	0.68859	0	0.614785	0.000802831
	0.4	-0.06412	0.0399952	-1.60319	0.108892	0.937892	0.86718	1.01437	3.12207	0.681173	0	0.624414	0.000844852
	0.5	-0.0624065	0.039987	-1.56067	0.118601	0.939501	0.868681	1.01609	3.4656	0.628599	0	0.69312	0.000839527
	non-response ~ SCZ-PRSs + gender + age + population principal components + recruitment sites
	PT	Beta	SE	Z	P	OR	lower CI	upper CI	QE	QEp	I2	H2	pseudo-R2
	0.0001	-0.0203533	0.0410919	-0.495311	0.62038	0.979852	0.904031	1.06203	6.81415	0.234833	26.6232	1.36283	4.07772e-05
	0.001	-0.00913915	0.0430251	-0.212414	0.831784	0.990902	0.910768	1.07809	6.11266	0.29541	18.2026	1.22253	6.81709e-06
	0.05	0.0444	0.0537366	0.826253	0.408661	1.0454	0.940897	1.16151	5.49221	0.358801	8.96195	1.09844	0.000710537
	0.1	0.0333684	0.0571205	0.584175	0.559102	1.03393	0.924423	1.15641	6.19306	0.287884	19.2645	1.23861	0.000591278
	0.2	0.0242132	0.0593604	0.407901	0.683346	1.02451	0.911986	1.15092	7.74479	0.170873	35.4404	1.54896	0.000615534
	0.3	0.0244436	0.0600803	0.40685	0.684118	1.02474	0.91091	1.15281	8.12923	0.149256	38.4936	1.62585	0.000564706
	0.4	0.0311484	0.0603709	0.51595	0.60589	1.03164	0.916515	1.16122	7.19654	0.206429	30.5222	1.43931	0.000597109
	0.5	0.025916	0.0602899	0.429856	0.6673	1.02625	0.911877	1.15498	8.10743	0.150413	38.3282	1.62149	0.000574024

### Sheet: TableS3_detail_MDD-PRS_non-resp
Table S3. Detail of the associations between the polygenic risk scores for major depressive disorder (MDD-PRSs) and non-response in patients with major depressive disorder from the Baune, Brescia 1, Brescia 2, GSRD (Group for the Study of Resistant Depression), Maron/Estonian, and STAR*D (Sequenced Treatment Alternatives to Relieve Depression) samples.
Abbreviations: PT, base genome-wide P-Threshold; Beta, estimated coefficients of the model; SE, standard error; Z, test statistics of the coefficients; P, p-value; OR, odds ratio; CI, 95% confidence interval; R2, the proportion of phenotypic variance explained as estimated by Nagelkerke's pseudo-R2,
Regression model: non-response ~ MDD-PRSs + gender + age + population principal components + recruitment sites
Nominally significant result (P<0.05)
	Brescia (PsychArray)
	PT	Beta	SE	Z	P	OR	lower CI	upper CI	full R2	PRS R2
	0.0001	0.319023	0.251006	1.27098	0.203736	1.37578	0.841181	2.25014	0.055443	0.0179569
	0.001	0.263949	0.243048	1.08599	0.277482	1.30206	0.80862	2.09661	0.050433	0.0129469
	0.05	0.369857	0.249813	1.48053	0.138731	1.44753	0.887118	2.36196	0.062129	0.0246429
	0.1	0.28432	0.247643	1.1481	0.250925	1.32886	0.817863	2.15912	0.052222	0.0147359
	0.2	0.150466	0.242325	0.620926	0.534648	1.16238	0.722895	1.86904	0.0417383	0.00425219
	0.3	0.117115	0.242367	0.483213	0.628944	1.12425	0.699126	1.80788	0.0400561	0.00257004
	0.4	0.168249	0.242222	0.694607	0.487302	1.18323	0.736014	1.90219	0.0428027	0.00531659
	0.5	0.127464	0.241263	0.528317	0.597279	1.13594	0.707928	1.82274	0.0405526	0.00306652
	Brescia (Multi-Ethnic Genotyping Array)
	PT	Beta	SE	Z	P	OR	lower CI	upper CI	full R2	PRS R2
	0.0001	0.162856	0.175568	0.927591	0.35362	1.17687	0.83422	1.66025	0.1665	0.00452093
	0.001	0.0291212	0.169413	0.171894	0.863521	1.02955	0.738651	1.43501	0.162134	0.00015489
	0.05	0.0652219	0.170198	0.383212	0.701563	1.0674	0.764628	1.49005	0.16275	0.000770706
	0.1	0.00647826	0.168914	0.0383525	0.969407	1.0065	0.722822	1.40151	0.161987	7.71417e-06
	0.2	-0.00580663	0.171273	-0.0339028	0.972955	0.99421	0.710702	1.39081	0.161986	6.02741e-06
	0.3	-0.0209849	0.171303	-0.122502	0.902502	0.979234	0.699956	1.36994	0.162058	7.86972e-05
	0.4	-0.0431019	0.171974	-0.25063	0.8021	0.957814	0.683745	1.34174	0.162309	0.000329528
	0.5	-0.0216485	0.171368	-0.126328	0.899472	0.978584	0.699402	1.36921	0.162063	8.3704e-05
	GSRD
	PT	Beta	SE	Z	P	OR	lower CI	upper CI	full R2	PRS R2
	0.0001	0.107492	0.0743732	1.4453	0.148373	1.11348	0.962444	1.28822	0.117728	0.00251403
	0.001	0.137621	0.0736753	1.86794	0.0617698	1.14754	0.993241	1.32581	0.11941	0.00419664
	0.05	0.127297	0.0729692	1.74453	0.0810659	1.13575	0.984401	1.31038	0.11887	0.00365609
	0.1	0.141825	0.0734193	1.93171	0.053395	1.15238	0.997925	1.33073	0.119703	0.00448921
	0.2	0.109077	0.0732827	1.48844	0.136636	1.11525	0.966033	1.28751	0.117872	0.00265879
	0.3	0.0815823	0.073141	1.11541	0.264674	1.085	0.940095	1.25225	0.116706	0.00149241
	0.4	0.0668243	0.0732633	0.912111	0.36171	1.06911	0.926101	1.2342	0.116211	0.000997554
	0.5	0.0658605	0.0732983	0.898527	0.368905	1.06808	0.925146	1.23309	0.116182	0.000967995
	Münster
	PT	Beta	SE	Z	P	OR	lower CI	upper CI	full R2	PRS R2
	0.0001	0.114779	0.0929945	1.23426	0.217106	1.12163	0.934737	1.34588	0.0523613	0.00361496
	0.001	0.108457	0.0926901	1.1701	0.24196	1.11456	0.9294	1.3366	0.0519938	0.00324749
	0.05	-0.0128671	0.093548	-0.137546	0.890599	0.987215	0.82183	1.18588	0.048791	4.47267e-05
	0.1	-0.0344682	0.0937004	-0.367855	0.712982	0.966119	0.804028	1.16089	0.0490663	0.00032
	0.2	-0.0459218	0.0937843	-0.489653	0.62438	0.955117	0.794741	1.14786	0.0493135	0.000567169
	0.3	-0.0270525	0.0939317	-0.288002	0.773345	0.97331	0.809646	1.17006	0.0489425	0.000196156
	0.4	-0.0428255	0.0939824	-0.455675	0.648624	0.958079	0.796896	1.15186	0.0492375	0.000491225
	0.5	-0.0484894	0.0940755	-0.515431	0.606252	0.952667	0.792251	1.14557	0.049375	0.000628682
	STAR*D
	PT	Beta	SE	Z	P	OR	lower CI	upper CI	full R2	PRS R2
	0.0001	0.0311435	0.0559254	0.556876	0.577612	1.03163	0.92453	1.15115	0.077781	0.000280175
	0.001	0.015989	0.0575665	0.277749	0.781205	1.01612	0.9077	1.13748	0.0775705	6.96851e-05
	0.05	0.104481	0.0578415	1.80633	0.0708675	1.11013	0.991151	1.2434	0.0804554	0.00295456
	0.1	0.0939698	0.0574669	1.6352	0.102008	1.09853	0.981508	1.2295	0.0799208	0.00241996
	0.2	0.112045	0.0571411	1.96085	0.0498968	1.11856	1.00005	1.25112	0.0809833	0.00348248
	0.3	0.112375	0.0573147	1.96067	0.0499172	1.11893	1.00004	1.25196	0.0809839	0.00348308
	0.4	0.105035	0.0573984	1.82993	0.0672602	1.11075	0.992562	1.24301	0.0805335	0.00303264
	0.5	0.104737	0.0575222	1.82082	0.0686349	1.11042	0.992026	1.24294	0.0805032	0.00300233
	Tartu
	PT	Beta	SE	Z	P	OR	lower CI	upper CI	full R2	PRS R2
	0.0001	-0.182253	0.32885	-0.554213	0.579433	0.833391	0.437447	1.58771	0.34701	0.00420646
	0.001	-0.201691	0.311037	-0.648447	0.516696	0.817348	0.44427	1.50372	0.34849	0.00568669
	0.05	-0.130144	0.305557	-0.425924	0.670164	0.877969	0.482374	1.59799	0.345259	0.00245564
	0.1	0.103924	0.31381	0.331169	0.740517	1.10952	0.59981	2.05236	0.344298	0.0014944
	0.2	0.0824715	0.31025	0.265822	0.790376	1.08597	0.591189	1.99484	0.343764	0.00096084
	0.3	0.0616653	0.313993	0.196391	0.844304	1.06361	0.574784	1.96814	0.343327	0.00052344
	0.4	0.0289883	0.314911	0.0920526	0.926656	1.02941	0.555306	1.9083	0.342918	0.000114823
	0.5	-0.0123916	0.315363	-0.0392932	0.968657	0.987685	0.532324	1.83257	0.342824	2.09041e-05

### Sheet: TableS4_meta_analysis_non-remis
Table S4. Association between polygenic risk scores (PRSs) and non-remission in patients with major depressive disorder after the meta-analysis of the target samples (i.e., Baune + GSRD, Group for the Study of Resistant Depression + Maron/Estonian + STAR*D, Sequenced Treatment Alternatives to Relieve Depression).
Abbreviations: PRS, polygenic risk score; BP, bipolar disorder; MDD, major depressive disorder; NEU, neuroticism; SCZ, schizophrenia
	PT, base genome-wide P-Threshold; Beta, estimated coefficients of the model; SE, standard error; Z, test statistics of the coefficients; P, p-value; OR, odds ratio; CI, 95% confidence interval; pseudo-R2, Nagelkerke's R2;
	QE, test statistic for the test of (residual) heterogeneity; QEp, p-value for the test of (residual) heterogeneity; I², estimates (in percent) how much of the total variability in the effect size estimates can be attributed to heterogeneity among the true effects ;
	H2, estimates the ratio of the total amount of variability in the effect size estimates to the amount of sampling variability.
Nominally significant result (P<0.05)
Statistically significant result (P<1.56e-3; Bonferroni corrected α = 0.05/(8 P-thresholds x 4 base disorders/trait)=1.56e-3)
	non-remission ~ BP-PRSs + gender + age + baseline severity + population principal components + recruitment sites
	PT	Beta	SE	Z	P	OR	lower CI	upper CI	QE	QEp	I2	H2	pseudo-R2
	0.0001	0.00116382	0.0444731	0.0261691	0.979122	1.00116	0.917593	1.09235	10.4302	0.0152417	71.2375	3.47675	0.000194723
	0.001	0.030795	0.0460298	0.669023	0.503481	1.03127	0.942309	1.12864	7.70408	0.0525402	61.0596	2.56803	0.000230814
	0.05	-0.00941534	0.051414	-0.183128	0.854698	0.990629	0.895669	1.09566	4.52716	0.20988	33.7333	1.50905	0.000585969
	0.1	-0.00866985	0.0528651	-0.163999	0.869732	0.991368	0.893791	1.0996	7.89619	0.0482065	62.007	2.63206	0.000677127
	0.2	-0.00403664	0.0537216	-0.07514	0.940103	0.995971	0.896435	1.10656	4.42414	0.219157	32.1902	1.47471	0.00086316
	0.3	-0.0148521	0.0544678	-0.272676	0.785102	0.985258	0.885496	1.09626	4.32976	0.227988	30.712	1.44325	0.000819793
	0.4	-0.0205464	0.0544334	-0.377459	0.705833	0.979663	0.880528	1.08996	4.66676	0.197889	35.7156	1.55559	0.000746529
	0.5	-0.0138522	0.0547207	-0.253144	0.800157	0.986243	0.885943	1.0979	3.92023	0.270208	23.4739	1.30674	0.000881651
	non-remission ~ MDD-PRSs + gender + age + baseline severity + population principal components + recruitment sites
	PT	Beta	SE	Z	P	OR	lower CI	upper CI	QE	QEp	I2	H2	pseudo-R2
	0.0001	0.0932745	0.0442751	2.1067	0.0351434	1.09776	1.00652	1.19728	3.80589	0.283201	21.1749	1.26863	0.00211072
	0.001	0.104515	0.0444612	2.3507	0.018738	1.11017	1.01752	1.21126	2.93895	0.401133	0	0.979651	0.00416999
	0.05	0.112078	0.044324	2.52861	0.0114515	1.1186	1.02553	1.22012	1.86251	0.601427	0	0.620837	0.00476544
	0.1	0.128285	0.0446264	2.87465	0.00404469	1.13688	1.04166	1.24079	0.981841	0.805646	0	0.32728	0.00571564
	0.2	0.101662	0.0443696	2.29124	0.0219493	1.10701	1.01481	1.20759	0.433662	0.933204	0	0.144554	0.00458261
	0.3	0.0947038	0.0444058	2.13269	0.0329501	1.09933	1.0077	1.1993	0.307308	0.958648	0	0.102436	0.00415934
	0.4	0.0862171	0.0444827	1.93822	0.0525968	1.09004	0.999033	1.18934	0.407003	0.938792	0	0.135668	0.00371044
	0.5	0.0820507	0.0445095	1.84344	0.0652642	1.08551	0.994827	1.18446	0.401905	0.939849	0	0.133968	0.00353057
	non-remission ~ NEU-PRSs + gender + age + baseline severity + population principal components + recruitment sites
	PT	Beta	SE	Z	P	OR	lower CI	upper CI	QE	QEp	I2	H2	pseudo-R2
	0.0001	-0.0502462	0.0443854	-1.13204	0.257616	0.950995	0.871761	1.03743	6.79695	0.078659	55.8626	2.26565	0.000243824
	0.001	-0.0438456	0.0442053	-0.991864	0.321264	0.957102	0.877668	1.04372	7.15132	0.0672279	58.0497	2.38377	0.000471259
	0.05	-0.0546254	0.044415	-1.22989	0.218739	0.94684	0.867901	1.03296	5.68599	0.127928	47.2388	1.89533	0.000569738
	0.1	-0.0706456	0.044382	-1.59176	0.111438	0.931792	0.854164	1.01648	4.40603	0.220826	31.9116	1.46868	0.000923052
	0.2	-0.0850522	0.04443	-1.9143	0.0555823	0.918464	0.841867	1.00203	3.50956	0.319524	14.5193	1.16985	0.00161044
	0.3	-0.0665264	0.0443085	-1.50144	0.133242	0.935638	0.857813	1.02052	3.00082	0.391498	0.0274567	1.00027	0.00104843
	0.4	-0.0729664	0.0443198	-1.64636	0.0996893	0.929632	0.852287	1.014	2.79249	0.424738	0	0.93083	0.0012086
	0.5	-0.0681534	0.0442983	-1.53851	0.123924	0.934117	0.856435	1.01885	2.92458	0.4034	0	0.97486	0.00106533
	non-remission ~ SCZ-PRSs + gender + age + baseline severity + population principal components + recruitment sites
	PT	Beta	SE	Z	P	OR	lower CI	upper CI	QE	QEp	I2	H2	pseudo-R2
	0.0001	0.00511965	0.0449361	0.113932	0.909292	1.00513	0.920394	1.09767	2.02301	0.567645	0	0.674336	0.000120048
	0.001	0.0227717	0.0478012	0.476384	0.633801	1.02303	0.931539	1.12351	1.98505	0.575514	0	0.661685	0.000747011
	0.05	0.101918	0.0616918	1.65206	0.0985227	1.10729	0.981184	1.24961	0.774423	0.855574	0	0.258141	0.00295813
	0.1	0.125869	0.0657131	1.91543	0.0554375	1.13413	0.997078	1.29003	0.180527	0.98067	0	0.0601758	0.00325212
	0.2	0.137765	0.0684177	2.01358	0.0440534	1.14771	1.00368	1.3124	0.144231	0.986046	0	0.0480769	0.00375626
	0.3	0.139092	0.0693122	2.00675	0.0447764	1.14923	1.00325	1.31645	0.104331	0.991313	0	0.0347771	0.00371697
	0.4	0.147383	0.0697294	2.11364	0.0345464	1.1588	1.01077	1.3285	0.0658857	0.99559	0	0.0219619	0.00377265
	0.5	0.140281	0.0695988	2.01557	0.0438448	1.1506	1.00388	1.31876	0.116466	0.989791	0	0.0388222	0.00367137

### Sheet: TableS5_detail_MDD-PRS_non-rem
Table S5. Detail of the associations between the polygenic risk scores for major depressive disorder (MDD-PRSs) and non-remission in patients with major depressive disorder from the Baune, GSRD (Group for the Study of Resistant Depression), Maron/Estonian, and STAR*D (Sequenced Treatment Alternatives to Relieve Depression) samples.
Abbreviations: PT, base genome-wide P-Threshold; Beta, estimated coefficients of the model; SE, standard error; Z, test statistics of the coefficients; P, p-value; OR, odds ratio; CI, 95% confidence interval; R2, the proportion of phenotypic variance explained as estimated by Nagelkerke's pseudo-R2,
Regression model: non-remission ~ MDD-PRSs + gender + age + baseline severity + population principal components + recruitment sites
Nominally significant result (P<0.05)
	GSRD
	PT	Beta	SE	Z	P	OR	lower CI	upper CI	full R2	PRS R2
	0.0001	0.210941	0.0874357	2.41252	0.0158426	1.23484	1.04036	1.46567	0.161231	0.00786414
	0.001	0.201122	0.0871228	2.30849	0.020972	1.22277	1.03083	1.45046	0.160535	0.00716803
	0.05	0.142411	0.0856745	1.66223	0.096466	1.15305	0.974812	1.36388	0.157077	0.0037108
	0.1	0.16737	0.0868548	1.92701	0.0539788	1.18219	0.997138	1.40159	0.158362	0.00499569
	0.2	0.114312	0.0865362	1.32097	0.186511	1.1211	0.946202	1.32833	0.155707	0.00234013
	0.3	0.108386	0.08656	1.25215	0.210514	1.11448	0.940568	1.32054	0.15547	0.00210346
	0.4	0.0977396	0.0867988	1.12605	0.260145	1.10268	0.930172	1.30717	0.155067	0.00170025
	0.5	0.0945088	0.0867557	1.08937	0.275992	1.09912	0.92725	1.30284	0.154957	0.00159097
	Münster
	PT	Beta	SE	Z	P	OR	lower CI	upper CI	full R2	PRS R2
	0.0001	0.0665337	0.0913746	0.728142	0.466527	1.0688	0.893543	1.27842	0.0879375	0.00119274
	0.001	0.107905	0.0909645	1.18624	0.235529	1.11394	0.932035	1.33135	0.0899122	0.00316743
	0.05	0.0661147	0.0923484	0.715928	0.474036	1.06835	0.891466	1.28033	0.0878983	0.00115352
	0.1	0.0608406	0.0926137	0.656929	0.511227	1.06273	0.886316	1.27426	0.0877152	0.000970451
	0.2	0.055857	0.0924716	0.604044	0.545814	1.05745	0.882155	1.26757	0.087565	0.000820195
	0.3	0.0624664	0.0925787	0.674738	0.499842	1.06446	0.887819	1.27624	0.0877682	0.00102339
	0.4	0.0489788	0.0925046	0.529475	0.596476	1.0502	0.876052	1.25896	0.0873748	0.000630017
	0.5	0.0531076	0.0925401	0.573887	0.566044	1.05454	0.879615	1.26426	0.087485	0.00074022
	STAR*D
	PT	Beta	SE	Z	P	OR	lower CI	upper CI	full R2	PRS R2
	0.0001	0.0226704	0.0574254	0.39478	0.693005	1.02293	0.914038	1.14479	0.12617	0.000135559
	0.001	0.0368196	0.0590249	0.623798	0.53276	1.03751	0.924161	1.16475	0.126372	0.000338539
	0.05	0.126723	0.0595981	2.1263	0.0334783	1.1351	1.00996	1.27575	0.129981	0.00394744
	0.1	0.132435	0.0593656	2.23084	0.0256917	1.14161	1.01621	1.28247	0.130377	0.00434261
	0.2	0.115543	0.0588188	1.9644	0.0494843	1.12248	1.00026	1.25964	0.129397	0.00336317
	0.3	0.103183	0.0588202	1.75421	0.0793951	1.10869	0.987968	1.24417	0.128715	0.00268117
	0.4	0.0993062	0.0589068	1.68582	0.0918304	1.1044	0.983979	1.23957	0.12851	0.00247557
	0.5	0.092566	0.059024	1.56828	0.116816	1.09699	0.977144	1.23152	0.128176	0.00214204
	Tartu
	PT	Beta	SE	Z	P	OR	lower CI	upper CI	full R2	PRS R2
	0.0001	-0.181824	0.345532	-0.526216	0.598738	0.833748	0.423557	1.64118	0.414527	0.00346195
	0.001	-0.127739	0.320257	-0.398866	0.689992	0.880083	0.469803	1.64866	0.413025	0.00195984
	0.05	-0.269389	0.318944	-0.844626	0.39832	0.763846	0.408804	1.42724	0.419845	0.00878005
	0.1	-0.0403129	0.329799	-0.122234	0.902713	0.960489	0.503224	1.83326	0.411249	0.000183677
	0.2	-0.00674675	0.323791	-0.0208368	0.983376	0.993276	0.526567	1.87364	0.411071	5.34615e-06
	0.3	-0.0288296	0.328981	-0.0876331	0.930168	0.971582	0.509854	1.85146	0.41116	9.45056e-05
	0.4	-0.0525314	0.328718	-0.159807	0.873033	0.948825	0.498168	1.80716	0.41138	0.00031417
	0.5	-0.0835187	0.32994	-0.253133	0.800165	0.919874	0.481812	1.75622	0.411854	0.000788556

### Sheet: TableS6_detail_SCZ-PRS_non-rem
Table S6. Detail of the associations between the polygenic risk scores for schizophrenia (SCZ-PRSs) and non-remission in patients with major depressive disorder from the Baune, GSRD (Group for the Study of Resistant Depression), Maron/Estonian, and STAR*D (Sequenced Treatment Alternatives to Relieve Depression) samples.
Abbreviations: PT, base genome-wide P-Threshold; Beta, estimated coefficients of the model; SE, standard error; Z, test statistics of the coefficients; P, p-value; OR, odds ratio; CI, 95% confidence interval; R2, the proportion of phenotypic variance explained as estimated by Nagelkerke's pseudo-R2,
Regression model: non-remission ~ SCZ-PRSs + gender + age + baseline severity + population principal components + recruitment sites
Nominally significant result (P<0.05)
	GSRD
	PT	Beta	SE	Z	P	OR	lower CI	upper CI	full R2	PRS R2
	0.0001	0.0192525	0.0871681	0.220867	0.825196	1.01944	0.859335	1.20937	0.153432	6.50928e-05
	0.001	0.00725085	0.0910263	0.0796567	0.93651	1.00728	0.842686	1.20402	0.153375	8.48994e-06
	0.05	0.0854948	0.105536	0.810097	0.417884	1.08926	0.885718	1.33957	0.154244	0.000877425
	0.1	0.129875	0.109641	1.18455	0.236196	1.13869	0.918493	1.41167	0.155243	0.00187678
	0.2	0.132835	0.112434	1.18145	0.237422	1.14206	0.916187	1.42362	0.155233	0.00186665
	0.3	0.149012	0.113441	1.31356	0.188993	1.16069	0.929292	1.4497	0.155674	0.00230791
	0.4	0.148325	0.113715	1.30436	0.192109	1.15989	0.928156	1.44948	0.155642	0.00227562
	0.5	0.151063	0.113256	1.33382	0.182264	1.16307	0.931537	1.45215	0.155746	0.00237929
	Münster
	PT	Beta	SE	Z	P	OR	lower CI	upper CI	full R2	PRS R2
	0.0001	0.028973	0.0905117	0.320103	0.748891	1.0294	0.86206	1.22922	0.086975	0.000230218
	0.001	0.0516198	0.0919851	0.561175	0.574678	1.05298	0.879263	1.26101	0.0874525	0.000707718
	0.05	0.162875	0.100991	1.61277	0.106795	1.17689	0.96554	1.4345	0.092614	0.00586925
	0.1	0.157675	0.102835	1.53328	0.125207	1.17079	0.957067	1.43223	0.0920448	0.00529997
	0.2	0.177139	0.105071	1.6859	0.0918152	1.1938	0.971611	1.46679	0.093159	0.00641422
	0.3	0.168787	0.105823	1.595	0.110713	1.18387	0.962111	1.45674	0.0924862	0.00574147
	0.4	0.166242	0.106268	1.56436	0.117733	1.18086	0.958828	1.4543	0.0922654	0.0055206
	0.5	0.165089	0.10624	1.55393	0.120202	1.1795	0.957776	1.45255	0.0921927	0.00544792
	STAR*D
	PT	Beta	SE	Z	P	OR	lower CI	upper CI	full R2	PRS R2
	0.0001	-0.0375881	0.0608912	-0.617299	0.537037	0.96311	0.85476	1.08519	0.126366	0.000331884
	0.001	0.00089387	0.0677736	0.0131891	0.989477	1.00089	0.876391	1.14308	0.126034	1.51282e-07
	0.05	0.103061	0.101108	1.01932	0.308052	1.10856	0.909273	1.35152	0.126939	0.000904895
	0.1	0.115321	0.110536	1.04329	0.296814	1.12223	0.903635	1.39371	0.126982	0.000947918
	0.2	0.128301	0.116627	1.1001	0.271289	1.1369	0.904577	1.42888	0.127088	0.00105403
	0.3	0.117937	0.118524	0.995053	0.31971	1.12517	0.891929	1.41941	0.126896	0.000862021
	0.4	0.1356	0.119503	1.13471	0.256498	1.14522	0.906083	1.44748	0.127155	0.00112123
	0.5	0.11798	0.119399	0.988112	0.323098	1.12522	0.890437	1.42191	0.126884	0.000850069
	Tartu
	PT	Beta	SE	Z	P	OR	lower CI	upper CI	full R2	PRS R2
	0.0001	0.393143	0.321984	1.221	0.222086	1.48163	0.788245	2.78496	0.429314	0.0182486
	0.001	0.438082	0.313447	1.39763	0.162225	1.54973	0.838388	2.86463	0.43498	0.0239146
	0.05	-0.111956	0.333848	-0.335349	0.737362	0.894084	0.46473	1.72011	0.412458	0.00139228
	0.1	0.0290482	0.333921	0.0869914	0.930678	1.02947	0.535028	1.98087	0.411158	9.31067e-05
	0.2	0.0990629	0.334631	0.296036	0.767203	1.10414	0.573032	2.12748	0.412145	0.00107965
	0.3	0.160608	0.340726	0.471371	0.637376	1.17422	0.602171	2.28972	0.4138	0.00273481
	0.4	0.210297	0.345572	0.608547	0.542825	1.23404	0.626865	2.42934	0.415634	0.00456916
	0.5	0.204591	0.346299	0.590793	0.554659	1.22702	0.622411	2.41896	0.41537	0.00430483
